# Prediction and stratification of longitudinal risk for chronic obstructive pulmonary disease across smoking behaviors

**DOI:** 10.1101/2023.04.04.23288086

**Authors:** Yixuan He, David C. Qian, James A. Diao, Michael H. Cho, Edwin K. Silverman, Alexander Gusev, Arjun K. Manrai, Alicia R. Martin, Chirag J. Patel

**Author notes:** Corresponding authors Correspondence to: Alicia R Martin, Analytic and Translational Genetics Unit, Massachusetts General Hospital, Richard B. Simches Research Center, 185 Cambridge Street, CPZN-6818, Boston, MA 02114, Chirag J Patel, 10 Shattuck St, Boston, MA 02215. Contributed equally (Alicia R. Martin, Chirag J. Patel).

## Abstract

Smoking is the leading risk factor for chronic obstructive pulmonary disease (COPD) worldwide, yet many people who never smoke develop COPD. We hypothesize that considering other socioeconomic and environmental factors can better predict and stratify the risk of COPD in both non-smokers and smokers. We performed longitudinal analysis of COPD in the UK Biobank to develop the Socioeconomic and Environmental Risk Score (SERS) which captures additive and cumulative environmental, behavioral, and socioeconomic exposure risks beyond tobacco smoking. We tested the ability of SERS to predict and stratify the risk of COPD in current, previous, and never smokers of European and non-European ancestries in comparison to a composite genome-wide polygenic risk score (PGS). We tested associations using Cox regression models and assessed the predictive performance of models using Harrell’s C index. SERS (C index = 0.770, 95% CI 0.756 to 0.784) was more predictive of COPD than smoking status (C index = 0.738, 95% CI 0.724 to 0.752), pack-years (C index = 0.742, 95% CI 0.727 to 0.756). Compared to the remaining population, individuals in the highest decile of the SERS had hazard ratios (HR) = 7.24 (95% CI 6.51 to 8.05, P < 0.0001) for incident COPD. Never smokers in the highest decile of exposure risk were more likely to develop COPD than previous and current smokers in the lowest decile with HR=4.95 (95% CI 1.56 to 15.69, P=6.65×10^−3^) and 2.92 (95%CI 1.51 to 5.61, P=1.38×10^−3^), respectively. In general, the prediction accuracy of SERS was lower in the non-European populations compared to the European evaluation set. In addition to genetic factors, socioeconomic and environmental factors beyond smoking can predict and stratify COPD risk for both non- and smoking individuals. Smoking status is often considered in screening; other non-smoking environmental and non-genetic variables should be evaluated prospectively for their clinical utility.
