## Supplementary Tables for "Prediction and stratification of longitudinal risk for chronic obstructive pulmonary disease across smoking behaviors"

### Sheet: Sheet1
Supplementary Table 1: summary statistics from exposure-wide association study
FieldID	Field	Response	Reference	Category	beta	HR	SE	Z	P	N	FDR adjusted P
670	Type of accommodation lived in	Sheltered accommodation	A house or bungalow	Household	1.22011	3.38757	0.1985	6.14665	7.91e-10	113668	1.05e-07
670	Type of accommodation lived in	None of the above	A house or bungalow	Household	0.261911	1.29941	0.378929	0.691188	0.489448	113668	1
670	Type of accommodation lived in	A flat, maisonette or apartment	A house or bungalow	Household	0.0633656	1.06542	0.067347	0.940882	0.346765	113668	1
670	Type of accommodation lived in	Mobile or temporary structure (i.e. caravan)	A house or bungalow	Household	0.25543	1.29102	0.409255	0.624133	0.53254	113668	1
670	Type of accommodation lived in	Care home	A house or bungalow	Household	1.92513	6.85603	1.00281	1.91974	0.0548907	113668	1
680	Own or rent accommodation lived in	Rent - from local authority, local council, housing association	Own outright (by you or someone in your household)	Household	0.726158	2.06712	0.0681507	10.6552	1.65e-26	112840	6.58e-24
680	Own or rent accommodation lived in	None of the above	Own outright (by you or someone in your household)	Household	-0.271268	0.762412	0.379844	-0.714155	0.475131	112840	1
680	Own or rent accommodation lived in	Own with a mortgage	Own outright (by you or someone in your household)	Household	-0.046205	0.954846	0.055769	-0.828506	0.407384	112840	1
680	Own or rent accommodation lived in	Rent - from private landlord or letting agency	Own outright (by you or someone in your household)	Household	0.103646	1.10921	0.13034	0.795203	0.426496	112840	1
680	Own or rent accommodation lived in	Pay part rent and part mortgage (shared ownership)	Own outright (by you or someone in your household)	Household	0.633892	1.88493	0.335172	1.89124	0.0585918	112840	1
680	Own or rent accommodation lived in	Live in accommodation rent free	Own outright (by you or someone in your household)	Household	0.0548022	1.05633	0.252077	0.217402	0.827895	112840	1
699	Length of time at current address			Household	-0.00270645	0.997297	0.00170946	-1.58322	0.11337	113424	1
709	Number in household			Household	-0.0879839	0.915776	0.0232833	-3.77883	0.000157564	113177	0.0085676
738	Average total household income before tax	18,000 to 30,999	Less than 18,000	Household	-3.16071	0.0423957	2.19	-1.44324	0.148952	98220	1
738	Average total household income before tax	31,000 to 51,999	Less than 18,001	Household	2.04888	7.75922	1.84527	1.11034	0.266852	98220	1
738	Average total household income before tax	52,000 to 100,000	Less than 18,002	Household	-0.904515	0.404738	1.04812	-0.862988	0.388144	98220	1
738	Average total household income before tax	Greater than 100,000	Less than 18,003	Household	0.347188	1.41508	0.4022	0.863223	0.388015	98220	1
884	Number of days/week of moderate physical activity 10+ minutes			Physical activity	-0.00726764	0.992759	0.00919706	-0.790214	0.429403	108496	1
924	Usual walking pace	Brisk pace	None of the above	Physical activity	0.712406	2.03889	0.0825153	8.63362	5.94e-18	113310	1.19e-15
924	Usual walking pace	Slow pace	None of the above	Physical activity	-0.93328	0.393262	0.254746	-3.66357	0.000248724	113310	0.0129364
924	Usual walking pace	Steady average pace	None of the above	Physical activity	-0.574403	0.563041	0.172072	-3.33815	0.000843381	113310	0.0388038
943	Frequency of stair climbing in last 4 weeks	1-5 times a day	None	Physical activity	0.208046	1.23127	4.4517	0.0467341	0.962725	112732	1
943	Frequency of stair climbing in last 4 weeks	6-10 times a day	None	Physical activity	-0.465328	0.627929	4.03141	-0.115425	0.908108	112732	1
943	Frequency of stair climbing in last 4 weeks	11-15 times a day	None	Physical activity	0.703287	2.02038	2.70519	0.259977	0.794881	112732	1
943	Frequency of stair climbing in last 4 weeks	16-20 times a day	None	Physical activity	-0.361092	0.696915	1.31346	-0.274915	0.783381	112732	1
943	Frequency of stair climbing in last 4 weeks	More than 20 times a day	None	Physical activity	0.158555	1.17182	0.437233	0.362633	0.716879	112732	1
1050	Time spend outdoors in summer			Sun exposure	0.00202427	1.00203	0.00892699	0.226758	0.820612	107644	1
1060	Time spent outdoors in winter			Sun exposure	0.0099732	1.01002	0.0114445	0.871438	0.383515	107623	1
1070	Time spent watching television (TV)			Physical activity	0.0457375	1.0468	0.00821336	5.56867	2.57e-08	112982	3.07e-06
1110	Length of mobile phone use	One year or less	Never used mobile phone at least once per week	Electronic device use	0.596863	1.81641	3.27834	0.182062	0.855534	112453	1
1110	Length of mobile phone use	Two to four years	Never used mobile phone at least once per week	Electronic device use	-0.404288	0.667452	2.74435	-0.147317	0.882882	112453	1
1110	Length of mobile phone use	Five to eight years	Never used mobile phone at least once per week	Electronic device use	0.0492777	1.05051	1.536	0.0320817	0.974407	112453	1
1110	Length of mobile phone use	More than eight years	Never used mobile phone at least once per week	Electronic device use	0.346903	1.41468	0.484286	0.716319	0.473795	112453	1
1180	Morning/evening person (chronotype)	More a 'morning' than 'evening' person	Definitely a 'morning' person	Sleep	0.586675	1.798	0.781942	0.750279	0.453087	101609	1
1180	Morning/evening person (chronotype)	More an 'evening' than a 'morning' person	Definitely a 'morning' person	Sleep	-0.409639	0.66389	0.556118	-0.736605	0.461363	101609	1
1180	Morning/evening person (chronotype)	Definitely an 'evening' person	Definitely a 'morning' person	Sleep	0.14832	1.15988	0.249818	0.593711	0.552705	101609	1
1190	Nap during day	Sometimes	Never/rarely	Sleep	0.45398	1.57457	0.0988625	4.59204	4.39e-06	113685	0.000403906
1190	Nap during day	Usually	Never/rarely	Sleep	-0.123866	0.883498	0.0989176	-1.25222	0.210491	113685	1
1200	Sleeplessness / insomnia	Sometimes	Never/rarely	Sleep	0.1739	1.18994	0.125458	1.38612	0.16571	113657	1
1200	Sleeplessness / insomnia	Usually	Never/rarely	Sleep	0.134183	1.1436	0.0852316	1.57433	0.115411	113657	1
1210	Snoring	No	Yes	Sleep	0.0238415	1.02413	0.101485	0.234926	0.814266	105968	1
1220	Daytime dozing / sleeping (narcolepsy)	Sometimes	Never/rarely	Sleep	-39.1273	1.02e-17	1490.62	-0.0262491	0.979059	113379	1
1220	Daytime dozing / sleeping (narcolepsy)	Usually	Never/rarely	Sleep	18.5887	1.18294e+08	680.37	0.0273214	0.978203	113379	1
1220	Daytime dozing / sleeping (narcolepsy)	All of the time	Never/rarely	Sleep	-16.0771	1.04e-07	597.576	-0.0269038	0.978536	113379	1
1289	Cooked vegetable intake			Diet	-0.0183654	0.981802	0.00805698	-2.27943	0.0226413	112634	0.588799
1299	Salad / raw vegetable intake			Diet	-0.00636399	0.993656	0.00636188	-1.00033	0.317149	112469	1
1309	Fresh fruit intake			Diet	0.00777881	1.00781	0.00789845	0.984853	0.324696	113372	1
1319	Dried fruit intake			Diet	0.0119915	1.01206	0.00643877	1.86238	0.0625491	112702	1
1329	Oily fish intake	Less than once a week	Never	Diet	-1.76701	0.170843	6.8348	-0.258531	0.795997	113241	1
1329	Oily fish intake	Once a week	Never	Diet	1.76751	5.85626	6.21417	0.284432	0.776079	113241	1
1329	Oily fish intake	2-4 times a week	Never	Diet	-0.715067	0.489159	4.33818	-0.164831	0.869077	113241	1
1329	Oily fish intake	5-6 times a week	Never	Diet	0.473674	1.60588	2.00061	0.236765	0.812839	113241	1
1329	Oily fish intake	Once or more daily	Never	Diet	0.000799612	1.0008	0.834633	0.00095804	0.999236	113241	1
1339	Non-oily fish intake	Less than once a week	Never	Diet	4.60815	100.299	8.13727	0.566302	0.571188	113346	1
1339	Non-oily fish intake	Once a week	Never	Diet	-3.66869	0.02551	7.44795	-0.492577	0.622312	113346	1
1339	Non-oily fish intake	2-4 times a week	Never	Diet	3.38286	29.4548	5.18573	0.65234	0.514182	113346	1
1339	Non-oily fish intake	5-6 times a week	Never	Diet	-1.50609	0.221775	2.38167	-0.632368	0.527146	113346	1
1339	Non-oily fish intake	Once or more daily	Never	Diet	0.800823	2.22737	1.0169	0.787512	0.430982	113346	1
1349	Processed meat intake	Less than once a week	Never	Diet	2.91653	18.4771	4.37709	0.666317	0.505209	113559	1
1349	Processed meat intake	Once a week	Never	Diet	-2.12424	0.119523	3.93499	-0.539834	0.589311	113559	1
1349	Processed meat intake	2-4 times a week	Never	Diet	1.40892	4.09155	2.66947	0.527791	0.597644	113559	1
1349	Processed meat intake	5-6 times a week	Never	Diet	-0.548926	0.57757	1.26326	-0.434533	0.663902	113559	1
1349	Processed meat intake	Once or more daily	Never	Diet	0.129025	1.13772	0.440055	0.293203	0.769367	113559	1
1359	Poultry intake	Less than once a week	Never	Diet	2.51949	12.4223	5.28786	0.476467	0.633741	113557	1
1359	Poultry intake	Once a week	Never	Diet	-0.92359	0.397091	4.76704	-0.193745	0.846376	113557	1
1359	Poultry intake	2-4 times a week	Never	Diet	1.63542	5.1316	3.25477	0.502468	0.615338	113557	1
1359	Poultry intake	5-6 times a week	Never	Diet	-0.100246	0.904615	1.49664	-0.0669807	0.946597	113557	1
1359	Poultry intake	Once or more daily	Never	Diet	0.249468	1.28334	0.558671	0.446539	0.655208	113557	1
1369	Beef intake	Less than once a week	Never	Diet	4.67625	107.367	628769	7.44e-06	0.999994	113363	1
1369	Beef intake	Once a week	Never	Diet	-3.521	0.0295698	582194	-6.05e-06	0.999995	113363	1
1369	Beef intake	2-4 times a week	Never	Diet	3.09801	22.1537	408698	7.58e-06	0.999994	113363	1
1369	Beef intake	5-6 times a week	Never	Diet	-1.11688	0.327298	218909	-5.1e-06	0.999996	113363	1
1369	Beef intake	Once or more daily	Never	Diet	0.618815	1.85673	83965.2	7.37e-06	0.999994	113363	1
1379	Lamb/mutton intake	Less than once a week	Never	Diet	2.48417	11.9911	21.9928	0.112954	0.910067	113127	1
1379	Lamb/mutton intake	Once a week	Never	Diet	-0.752119	0.471367	20.3877	-0.0368909	0.970572	113127	1
1379	Lamb/mutton intake	2-4 times a week	Never	Diet	1.52495	4.59492	14.214	0.107285	0.914562	113127	1
1379	Lamb/mutton intake	5-6 times a week	Never	Diet	-1.44335	0.236134	6.53834	-0.220752	0.825285	113127	1
1379	Lamb/mutton intake	Once or more daily	Never	Diet	0.383779	1.46782	2.88589	0.132985	0.894206	113127	1
1389	Pork intake	Less than once a week	Never	Diet	6.93087	1023.38	16.4865	0.420397	0.674195	113144	1
1389	Pork intake	Once a week	Never	Diet	-6.03347	0.00239716	15.0847	-0.399973	0.689177	113144	1
1389	Pork intake	2-4 times a week	Never	Diet	4.63149	102.667	10.618	0.436193	0.662696	113144	1
1389	Pork intake	5-6 times a week	Never	Diet	-2.00688	0.134407	4.85168	-0.413647	0.679132	113144	1
1389	Pork intake	Once or more daily	Never	Diet	1.09358	2.98494	2.13914	0.511224	0.609194	113144	1
1408	Cheese intake	Once or more daily	Never	Diet	-0.869658	0.419095	0.394363	-2.20522	0.0274384	111118	0.683818
1408	Cheese intake	Less than once a week	Never	Diet	-7.40452	0.000608497	4.56299	-1.62273	0.104646	111118	1
1408	Cheese intake	Once a week	Never	Diet	6.3615	579.113	4.06954	1.5632	0.118006	111118	1
1408	Cheese intake	2-4 times a week	Never	Diet	-4.69465	0.00914408	2.7028	-1.73696	0.0823951	111118	1
1408	Cheese intake	5-6 times a week	Never	Diet	2.26012	9.58424	1.27255	1.77605	0.0757241	111118	1
1418	Milk type used	Other type of milk	Semi-skimmed	Diet	0.555979	1.74365	0.153228	3.62844	0.000285135	113664	0.0142123
1418	Milk type used	Full cream	Semi-skimmed	Diet	0.158387	1.17162	0.0752577	2.10459	0.0353268	113664	0.862447
1418	Milk type used	Skimmed	Semi-skimmed	Diet	-0.0469218	0.954162	0.0550032	-0.853074	0.393618	113664	1
1418	Milk type used	Soya	Semi-skimmed	Diet	0.202785	1.22481	0.112795	1.79781	0.072207	113664	1
1418	Milk type used	Never/rarely have milk	Semi-skimmed	Diet	0.0699919	1.0725	0.111321	0.628738	0.52952	113664	1
1428	Spread type	Never/rarely use spread	Other type of spread/margarine	Diet	-0.183793	0.832108	0.079157	-2.32187	0.0202398	113533	0.538043
1428	Spread type	Butter/spreadable butter	Other type of spread/margarine	Diet	-0.0253483	0.97497	0.0445685	-0.568751	0.569525	113533	1
1428	Spread type	Flora Pro-Active/Benecol	Other type of spread/margarine	Diet	-0.294107	0.745197	0.218673	-1.34496	0.178638	113533	1
1438	Bread intake			Diet	0.00313376	1.00314	0.00230817	1.35769	0.174563	112540	1
1448	Bread type	White	Wholemeal or wholegrain	Diet	0.2098	1.23343	0.0484328	4.33178	1.48e-05	109675	0.00126385
1448	Bread type	Brown	Wholemeal or wholegrain	Diet	0.017914	1.01808	0.0701551	0.255349	0.798454	109675	1
1448	Bread type	Other type of bread	Wholemeal or wholegrain	Diet	0.0899853	1.09416	0.108544	0.829022	0.407092	109675	1
1458	Cereal intake			Diet	0.000392941	1.00039	0.00520885	0.0754372	0.939867	113498	1
1478	Salt added to food	Usually	Never/rarely	Diet	0.493374	1.63783	0.190746	2.58656	0.00969396	113712	0.30517
1478	Salt added to food	Sometimes	Never/rarely	Diet	-0.246846	0.781261	0.233216	-1.05844	0.289854	113712	1
1478	Salt added to food	Always	Never/rarely	Diet	-0.217565	0.804475	0.137391	-1.58354	0.113298	113712	1
1488	Tea intake			Diet	0.0213101	1.02154	0.00528325	4.03353	5.49e-05	113533	0.00365157
1498	Coffee intake			Diet	-0.000173435	0.999827	0.00547626	-0.0316704	0.974735	113574	1
1518	Hot drink temperature	Very hot	Do not drink hot drinks	Diet	-0.583298	0.558055	0.6436	-0.906305	0.364775	113702	1
1518	Hot drink temperature	Hot	Do not drink hot drinks	Diet	0.318869	1.37557	0.445167	0.71629	0.473812	113702	1
1518	Hot drink temperature	Warm	Do not drink hot drinks	Diet	-0.123252	0.884041	0.176279	-0.699188	0.484435	113702	1
1528	Water intake			Diet	0.0036595	1.00367	0.00537189	0.68123	0.495726	113000	1
1538	Major dietary changes in the last 5 years	Yes, because of illness	No	Diet	0.578637	1.7836	0.0554973	10.4264	1.88e-25	113518	5.62e-23
1538	Major dietary changes in the last 5 years	Yes, because of other reasons	No	Diet	-0.00118337	0.998817	0.0502767	-0.023537	0.981222	113518	1
1548	Variation in diet	Sometimes	Never/rarely	Diet	0.387218	1.47288	0.268661	1.44129	0.149503	113345	1
1548	Variation in diet	Often	Never/rarely	Diet	0.0034566	1.00346	0.175107	0.0197399	0.984251	113345	1
1558	Alcohol intake frequency.	Never	Daily or almost daily	Alcohol	-0.579299	0.560291	0.192101	-3.0156	0.00256475	113656	0.090238
1558	Alcohol intake frequency.	Once or twice a week	Daily or almost daily	Alcohol	2.25547	9.53981	0.855314	2.63701	0.00836401	113656	0.276622
1558	Alcohol intake frequency.	Special occasions only	Daily or almost daily	Alcohol	0.973061	2.64603	0.370082	2.62931	0.00855589	113656	0.276622
1558	Alcohol intake frequency.	One to three times a month	Daily or almost daily	Alcohol	-1.5543	0.211338	0.625996	-2.48292	0.013031	113656	0.380206
1558	Alcohol intake frequency.	Three or four times a week	Daily or almost daily	Alcohol	-1.8274	0.160831	0.882683	-2.07028	0.0384264	113656	0.909752
1628	Alcohol intake versus 10 years previously	Less nowadays	More nowadays	Alcohol	0.420406	1.52258	0.186954	2.24871	0.0245307	105143	0.624362
1628	Alcohol intake versus 10 years previously	About the same	More nowadays	Alcohol	-0.500283	0.606359	0.360812	-1.38655	0.165579	105143	1
1717	Skin colour	Fair	Very fair	Sun exposure	-38.531	1.85e-17	3390.27	-0.0113652	0.990932	112340	1
1717	Skin colour	Light olive	Very fair	Sun exposure	24.0169	26941423124	2260.19	0.0106261	0.991522	112340	1
1717	Skin colour	Dark olive	Very fair	Sun exposure	-24.8219	1.66e-11	2203.66	-0.0112639	0.991013	112340	1
1717	Skin colour	Brown	Very fair	Sun exposure	6.81757	913.763	721.322	0.00945149	0.992459	112340	1
1717	Skin colour	Black	Very fair	Sun exposure	-4.89235	0.00750375	452.732	-0.0108063	0.991378	112340	1
1727	Ease of skin tanning	Get moderately tanned	Get very tanned	Sun exposure	-0.887337	0.411751	0.780958	-1.13622	0.255866	111364	1
1727	Ease of skin tanning	Get mildly or occasionally tanned	Get very tanned	Sun exposure	0.614567	1.84886	0.564974	1.08778	0.276693	111364	1
1727	Ease of skin tanning	Never tan, only burn	Get very tanned	Sun exposure	-0.0555863	0.94593	0.257017	-0.216275	0.828774	111364	1
1737	Childhood sunburn occasions			Sun exposure	-0.013695	0.986398	0.00834157	-1.64178	0.100636	85100	1
1747	Hair colour (natural, before greying)	Red	Blonde	Sun exposure	0.0923757	1.09678	0.0695029	1.32909	0.183818	113548	1
1747	Hair colour (natural, before greying)	Light brown	Blonde	Sun exposure	0.0761804	1.07916	0.101956	0.74719	0.454949	113548	1
1747	Hair colour (natural, before greying)	Dark brown	Blonde	Sun exposure	0.0827963	1.08632	0.0477883	1.73257	0.083173	113548	1
1747	Hair colour (natural, before greying)	Black	Blonde	Sun exposure	0.157879	1.17102	0.0949547	1.66267	0.0963779	113548	1
1747	Hair colour (natural, before greying)	Other	Blonde	Sun exposure	0.298811	1.34826	0.151615	1.97086	0.0487403	113548	1
1757	Facial ageing	Older than you are	Younger than you are	Sun exposure	2.54037	12.6844	0.801628	3.16902	0.00152956	104317	0.0653481
1757	Facial ageing	About your age	Younger than you are	Sun exposure	-1.45065	0.234417	0.475627	-3.04998	0.00228853	104317	0.0829597
2129	Answered sexual history questions	Skip this section	Continue	Sexual factors	0.192286	1.21202	0.0472299	4.07127	4.68e-05	113722	0.00330878
2139	Age first had sexual intercourse			Sexual factors	-0.0219583	0.978281	0.00546347	-4.0191	5.84e-05	101589	0.00367819
2237	Plays computer games	Sometimes	Never/rarely	Electronic device use	0.0632886	1.06533	0.119993	0.527435	0.597891	113682	1
2237	Plays computer games	Often	Never/rarely	Electronic device use	0.167376	1.1822	0.135987	1.23083	0.218388	113682	1
2267	Use of sun/uv protection	Sometimes	Never/rarely	Sun exposure	-0.522331	0.593136	1.82163	-0.286738	0.774313	113574	1
2267	Use of sun/uv protection	Most of the time	Never/rarely	Sun exposure	0.623962	1.86631	1.59607	0.390938	0.695843	113574	1
2267	Use of sun/uv protection	Always	Never/rarely	Sun exposure	0.10046	1.10568	0.851338	0.118002	0.906066	113574	1
2267	Use of sun/uv protection	Do not go out into the sun	Never/rarely	Sun exposure	-0.0250769	0.975235	0.351916	-0.0712582	0.943192	113574	1
2277	Frequency of solarium/sunlamp use			Sun exposure	0.00161785	1.00162	0.00350769	0.461228	0.644635	113159	1
6138	Qualifications	None of the above	College or University degree	Education	0.432679	1.54138	0.0614453	7.04169	1.9e-12	112807	2.84e-10
6138	Qualifications	Other professional qualifications eg: nursing, teaching	College or University degree	Education	0.292927	1.34035	0.093997	3.11635	0.00183106	112807	0.0742581
6138	Qualifications	A levels/AS levels or equivalent	College or University degree	Education	0.160454	1.17404	0.0789466	2.03244	0.0421093	112807	0.968721
6138	Qualifications	O levels/GCSEs or equivalent	College or University degree	Education	0.0566852	1.05832	0.0656185	0.863861	0.387664	112807	1
6138	Qualifications	CSEs or equivalent	College or University degree	Education	0.175902	1.19232	0.110993	1.58481	0.113011	112807	1
6138	Qualifications	NVQ or HND or HNC or equivalent	College or University degree	Education	0.138575	1.14864	0.0896077	1.54647	0.121992	112807	1
6139	Gas or solid-fuel cooking/heating	None of the above	A gas hob or gas cooker	Household	0.00217334	1.00218	0.0540543	0.0402066	0.967928	113456	1
6139	Gas or solid-fuel cooking/heating	A gas fire that you use regularly in winter time	A gas hob or gas cooker	Household	-0.0145105	0.985594	0.0706139	-0.205491	0.837189	113456	1
6139	Gas or solid-fuel cooking/heating	An open solid fuel fire that you use regularly in winter time	A gas hob or gas cooker	Household	-0.273602	0.760635	0.151359	-1.80764	0.0706633	113456	1
6142	Current employment status	Unable to work because of sickness or disability	In paid employment or self-employed	Employment	1.09457	2.9879	0.0777352	14.0808	4.99e-45	113414	2.98e-42
6142	Current employment status	Retired	In paid employment or self-employed	Employment	0.275538	1.31724	0.0587737	4.68811	2.76e-06	113414	0.000274874
6142	Current employment status	Unemployed	In paid employment or self-employed	Employment	0.397201	1.48766	0.164431	2.41561	0.015709	113414	0.438819
6142	Current employment status	None of the above	In paid employment or self-employed	Employment	-0.0640018	0.938003	0.335411	-0.190816	0.84867	113414	1
6142	Current employment status	Looking after home and/or family	In paid employment or self-employed	Employment	0.0503245	1.05161	0.166931	0.301469	0.763057	113414	1
6142	Current employment status	Doing unpaid or voluntary work	In paid employment or self-employed	Employment	-0.0586442	0.943042	0.356298	-0.164593	0.869264	113414	1
6142	Current employment status	Full or part-time student	In paid employment or self-employed	Employment	-0.146395	0.863816	0.708283	-0.20669	0.836252	113414	1
6144	Never eat eggs, dairy, wheat, sugar	Wheat products	I eat all of the above	Diet	0.368555	1.44564	0.130699	2.81988	0.00480416	113388	0.1642
6144	Never eat eggs, dairy, wheat, sugar	Dairy products	I eat all of the above	Diet	0.356256	1.42797	0.142262	2.50422	0.0122721	113388	0.367015
6144	Never eat eggs, dairy, wheat, sugar	Eggs or foods containing eggs	I eat all of the above	Diet	-0.0169536	0.983189	0.127645	-0.132818	0.894337	113388	1
6144	Never eat eggs, dairy, wheat, sugar	Sugar or foods/drinks containing sugar	I eat all of the above	Diet	-0.0202753	0.979929	0.0549288	-0.369119	0.712039	113388	1
6146	Attendance/disability/mobility allowance	Disability living allowance	None of the above	Other sociodemographic factors	1.16883	3.21822	0.0637493	18.3347	4.37e-75	113009	z
6146	Attendance/disability/mobility allowance	Attendance allowance	None of the above	Other sociodemographic factors	1.02143	2.77716	0.133444	7.65437	1.94e-14	113009	3.32e-12
6146	Attendance/disability/mobility allowance	Blue badge	None of the above	Other sociodemographic factors	0.65833	1.93156	0.134174	4.90653	9.27e-07	113009	0.000100813
6162	Types of transport used (excluding work)	Public transport	Car/motor vehicle	Physical activity	0.307105	1.35948	0.0751123	4.08861	4.34e-05	113219	0.00330878
6162	Types of transport used (excluding work)	Cycle	Car/motor vehicle	Physical activity	-0.89644	0.408019	0.354752	-2.52695	0.0115059	113219	0.352922
6162	Types of transport used (excluding work)	None of the above	Car/motor vehicle	Physical activity	-0.927987	0.395349	0.578215	-1.60492	0.108512	113219	1
6162	Types of transport used (excluding work)	Walk	Car/motor vehicle	Physical activity	0.0498702	1.05113	0.0596236	0.836417	0.40292	113219	1
6164	Types of physical activity in last 4 weeks	None of the above	Walking for pleasure (not as a means of transport)	Physical activity	0.587248	1.79903	0.0676466	8.68111	3.92e-18	113213	9.38e-16
6164	Types of physical activity in last 4 weeks	Light DIY (eg: pruning, watering the lawn)	Walking for pleasure (not as a means of transport)	Physical activity	0.226725	1.25449	0.0728701	3.11136	0.00186226	113213	0.0742581
6164	Types of physical activity in last 4 weeks	Heavy DIY (eg: weeding, lawn mowing, carpentry, digging)	Walking for pleasure (not as a means of transport)	Physical activity	0.226161	1.25378	0.109444	2.06646	0.0387855	113213	0.909752
6164	Types of physical activity in last 4 weeks	Other exercises (eg: swimming, cycling, keep fit, bowling)	Walking for pleasure (not as a means of transport)	Physical activity	0.0881221	1.09212	0.0677095	1.30147	0.193097	113213	1
6164	Types of physical activity in last 4 weeks	Strenuous sports	Walking for pleasure (not as a means of transport)	Physical activity	-0.178376	0.836628	0.303087	-0.588532	0.556175	113213	1
20117	Alcohol drinker status	Previous	Current	Alcohol	0.358751	1.43154	0.0895327	4.00692	6.15e-05	113656	0.00367937
20117	Alcohol drinker status	Never	Current	Alcohol	0.266266	1.30508	0.110296	2.41411	0.0157736	113656	0.438819
24003	Nitrogen dioxide air pollution; 2010			Residential air pollution	0.00893148	1.00897	0.00275923	3.23695	0.00120816	112183	0.0535285
24004	Nitrogen oxides air pollution; 2010			Residential air pollution	0.00507705	1.00509	0.00124744	4.06996	4.7e-05	112183	0.00330878
24005	Particulate matter air pollution (pm10); 2010			Residential air pollution	-0.0105075	0.989548	0.0114111	-0.920818	0.357146	104203	1
24006	Particulate matter air pollution (pm2.5); 2010			Residential air pollution	0.0775546	1.08064	0.0194563	3.9861	6.72e-05	104203	0.0038262
24007	Particulate matter air pollution (pm2.5) absorbance; 2010			Residential air pollution	0.0206441	1.02086	0.0810924	0.254575	0.799052	104203	1
24008	Particulate matter air pollution 2.5-10um; 2010			Residential air pollution	-0.037403	0.963288	0.0242069	-1.54514	0.122314	104203	1
24009	Traffic intensity on the nearest road			Residential air pollution	3.58e-06	1	3.81e-06	0.941466	0.346466	112183	1
24010	Inverse distance to the nearest road			Residential air pollution	-0.312639	0.731514	0.305091	-1.02474	0.305487	112183	1
24011	Traffic intensity on the nearest major road			Residential air pollution	-2.54e-06	0.999997	1.07e-06	-2.3798	0.0173219	112183	0.47094
24012	Inverse distance to the nearest major road			Residential air pollution	-0.331782	0.717644	1.1604	-0.285921	0.774939	112183	1
24013	Total traffic load on major roads			Residential air pollution	1.98e-08	1	1.86e-08	1.06324	0.287675	112183	1
24014	Close to major road	Yes	No	Residential air pollution	0.0452929	1.04633	0.0559481	0.809552	0.418197	112183	1
24015	Sum of road length of major roads within 100m			Residential air pollution	6.94e-05	1.00007	0.000263081	0.263765	0.791961	112183	1
24016	Nitrogen dioxide air pollution; 2005			Residential air pollution	0.0065759	1.0066	0.00215459	3.05204	0.00227289	112183	0.0829597
24017	Nitrogen dioxide air pollution; 2006			Residential air pollution	0.00803805	1.00807	0.00235198	3.41756	0.000631845	112183	0.0302339
24018	Nitrogen dioxide air pollution; 2007			Residential air pollution	0.00630617	1.00633	0.00204571	3.08264	0.00205173	112183	0.0791738
24019	Particulate matter air pollution (pm10); 2007			Residential air pollution	0.0139437	1.01404	0.00789497	1.76615	0.0773714	111915	1
24020	Average daytime sound level of noise pollution			Residential noise pollution	0.00400945	1.00402	0.00481722	0.832316	0.40523	112183	1
24021	Average evening sound level of noise pollution			Residential noise pollution	0.00400567	1.00401	0.00481725	0.831526	0.405677	112183	1
24022	Average night-time sound level of noise pollution			Residential noise pollution	0.00400854	1.00402	0.00481726	0.83212	0.405341	112183	1
24023	Average 16-hour sound level of noise pollution			Residential noise pollution	0.00400393	1.00401	0.00481732	0.831153	0.405887	112183	1
24024	Average 24-hour sound level of noise pollution			Residential noise pollution	0.00400317	1.00401	0.00481735	0.83099	0.405979	112183	1

### Sheet: Sheet2
Supplementary Table 2: SERS model weights, response in bold are signficant (p<0.05) in the multivariable model
Category	Field ID	Field Name	Response	Reference	Beta	HR	SE	P
Covariates		Age			0.0832258	1.08679	0.0457324	0.0687828
Covariates	31	Male	Female		-0.406051	0.666276	0.364233	0.264931
Covariates		Age^2			-0.000185716	0.999814	0.000405242	0.646749
Covariates		Age*Sex			-0.00758219	0.992446	0.0061089	0.214542
Covariates		PC1			-0.0174284	0.982723	0.0118576	0.141613
Covariates		PC2			0.00324825	1.00325	0.0133013	0.807072
Covariates		PC3			-0.0295041	0.970927	0.0133745	0.0273837
Covariates		PC4			-0.0066412	0.993381	0.00685991	0.332986
Covariates	20116	Smoking status	Never	Current	0.345117	1.41215	0.0594015	6.25e-09
Covariates	20116	Smoking status	Previous	Current	1.06565	2.90272	0.0691124	1.22e-53
Covariates	20161	Pack-year			0.0171885	1.01734	0.00106653	1.96e-58
Household	670	Type of accommodation lived in	None of the above	A house or bungalow	0.110671	1.11703	0.381901	0.771977
Household	670	Type of accommodation lived in	A flat, maisonette or apartment	A house or bungalow	-0.19676	0.821388	0.0780228	0.0116746
Household	670	Type of accommodation lived in	Mobile or temporary structure (i.e. caravan)	A house or bungalow	0.231767	1.26083	0.449124	0.605825
Household	680	Own or rent accommodation lived in	None of the above	Own outright (by you or someone in your household)	0.368461	1.44551	0.30542	0.22766
Household	680	Own or rent accommodation lived in	Own with a mortgage	Own outright (by you or someone in your household)	0.048155	1.04933	0.0576413	0.403479
Household	680	Own or rent accommodation lived in	Rent - from local authority, local council, housing association	Own outright (by you or someone in your household)	0.506233	1.65903	0.0812061	4.55e-10
Household	680	Own or rent accommodation lived in	Rent - from private landlord or letting agency	Own outright (by you or someone in your household)	0.377383	1.45846	0.120537	0.00174305
Household	680	Own or rent accommodation lived in	Pay part rent and part mortgage (shared ownership)	Own outright (by you or someone in your household)	0.210608	1.23443	0.410446	0.607868
Household	680	Own or rent accommodation lived in	Live in accommodation rent free	Own outright (by you or someone in your household)	-0.402885	0.668389	0.318885	0.206439
Physical activity	1070	Time spent watching television			0.020203	1.02041	0.00781675	0.00974986
Diet	1448	Bread type	White	Wholemeal or wholegrain	0.135065	1.14461	0.0510057	0.00809594
Diet	1448	Bread type	Brown	Wholemeal or wholegrain	0.0753356	1.07825	0.0695147	0.278482
Diet	1448	Bread type	Other type of bread	Wholemeal or wholegrain	0.192419	1.21218	0.103694	0.0635034
Diet	1538	Major dietary changes in the last 5 years	Yes, because of illness	No	0.25128	1.28567	0.0627549	6.22e-05
Diet	1538	Major dietary changes in the last 5 years	Yes, because of other reasons	No	0.0044076	1.00442	0.0515453	0.931857
Employment	6142	Current employment status	None of the above	In paid employment or self-employed	-0.0949564	0.909413	0.319224	0.766115
Employment	6142	Current employment status	Retired	In paid employment or self-employed	0.00226801	1.00227	0.0635957	0.971551
Employment	6142	Current employment status	Looking after home and/or family	In paid employment or self-employed	0.385124	1.4698	0.135645	0.00452249
Employment	6142	Current employment status	Unable to work because of sickness or disability	In paid employment or self-employed	0.341355	1.40685	0.0988247	0.000552036
Employment	6142	Current employment status	Unemployed	In paid employment or self-employed	0.396576	1.48672	0.158464	0.0123277
Employment	6142	Current employment status	Doing unpaid or voluntary work	In paid employment or self-employed	-0.752145	0.471354	0.501958	0.134023
Employment	6142	Current employment status	Full or part-time student	In paid employment or self-employed	0.0608195	1.06271	0.579104	0.916357
Other sociodemographic factors	6146	Attendance/disability/mobility allowance	Attendance allowance	None of the above	0.865836	2.37699	0.145558	2.71e-09
Other sociodemographic factors	6146	Attendance/disability/mobility allowance	Disability living allowance	None of the above	0.543075	1.72129	0.0852267	1.86e-10
Other sociodemographic factors	6146	Attendance/disability/mobility allowance	Blue badge	None of the above	0.419364	1.52099	0.141004	0.00293819
Physical activity	6162	Types of transport used (excluding work)	None of the above	Car/motor vehicle	0.330745	1.39201	0.319734	0.300931
Physical activity	6162	Types of transport used (excluding work)	Walk	Car/motor vehicle	-0.235291	0.790341	0.0695936	0.000722425
Physical activity	6162	Types of transport used (excluding work)	Public transport	Car/motor vehicle	0.0262509	1.0266	0.0824223	0.750111
Physical activity	6162	Types of transport used (excluding work)	Cycle	Car/motor vehicle	0.281891	1.32563	0.207227	0.173734
Physical activity	6164	Types of physical activity in last 4 weeks	None of the above	Walking for pleasure (not as a means of transport)	0.206661	1.22957	0.0756027	0.00626625
Physical activity	6164	Types of physical activity in last 4 weeks	Other exercises (eg: swimming, cycling, keep fit, bowling)	Walking for pleasure (not as a means of transport)	-0.0608995	0.940918	0.0725357	0.401144
Physical activity	6164	Types of physical activity in last 4 weeks	Strenuous sports	Walking for pleasure (not as a means of transport)	0.0639455	1.06603	0.27958	0.819087
Physical activity	6164	Types of physical activity in last 4 weeks	Light DIY (eg: pruning, watering the lawn)	Walking for pleasure (not as a means of transport)	0.194237	1.21438	0.0723849	0.00728788
Physical activity	6164	Types of physical activity in last 4 weeks	Heavy DIY (eg: weeding, lawn mowing, carpentry, digging)	Walking for pleasure (not as a means of transport)	-0.0430013	0.95791	0.126377	0.733659
Alcohol	20117	Alcohol drinker status	Never	Current	-0.125906	0.881698	0.129627	0.331404
Alcohol	20117	Alcohol drinker status	Previous	Current	0.207534	1.23064	0.0908733	0.0223851
Residential air pollution	24017	Nitrogen dioxide air pollution; 2006			0.00968753	1.00973	0.00258324	0.000176725

### Sheet: Sheet3
Supplementary Table 3: Hazard ratio of each SERS decile compared to the first decile in the EUR evaluation subset.
Decile	Beta	HR	SE	P
2	0.425045	1.52966	0.207134	0.0401668
3	0.55431	1.74074	0.203983	0.00657917
4	0.834747	2.30423	0.194303	1.73828e-05
5	0.829867	2.29301	0.196575	2.4255e-05
6	0.976973	2.6564	0.194502	5.08868e-07
7	1.32969	3.77988	0.186712	1.0667e-12
8	1.4469	4.24993	0.185155	5.51559e-15
9	1.72921	5.63621	0.178974	4.38093e-22
10	2.88798	17.9569	0.166185	1.20845e-67

### Sheet: Sheet4
Supplementary Table 4: Hazard ratio of each PGS decile compared to the first decile in the EUR evaluation subset.
Decile	Beta	HR	SE	P
2	0.383793	1.46784	0.142833	0.0072097
3	0.211306	1.23529	0.148247	0.154052
4	0.430669	1.53829	0.141666	0.00236558
5	0.42185	1.52478	0.141907	0.00295174
6	0.71202	2.0381	0.134657	1.2389e-07
7	0.454298	1.57507	0.140987	0.00127175
8	0.635794	1.88852	0.136202	3.04102e-06
9	0.875333	2.39967	0.131414	2.72238e-11
10	1.04797	2.85186	0.128504	3.4867e-16

### Sheet: Sheet5
Supplementary Table 5: Prediction of COPD incidence in subsampled populations of the UK Biobank (N=1500). The absolute C index and its standard errors (SE) is shown in each model without adjusting for covariates.
	Composite PGS		SERS		Smoking Status		Pack-years
Population (N=1500)	C	SE	C	SE	C	SE	C	SE
EUR	0.628743	0.0541506	0.774899	0.0511065	0.677812	0.0532048	0.712384	0.0592486
AFR	0.550357	0.0586624	0.755553	0.0520412	0.694085	0.0641459	0.700024	0.065372
CSA	0.586647	0.0820986	0.701349	0.0748095	0.6234	0.067805	0.587453	0.0644224
EAS	0.59958	0.0662983	0.661483	0.0656575	0.575466	0.0597161	0.58955	0.0652456
